# High-resolution African HLA resource uncovers *HLA-DRB1* expression effects underlying vaccine response

**DOI:** 10.1101/2022.11.24.22282715

**Authors:** Alexander J. Mentzer, Alexander T. Dilthey, Martin Pollard, Deepti Gurdasani, Emre Karakoc, Tommy Carstensen, Allan Muhwezi, Clare Cutland, Amidou Diarra, Ricardo da Silva Antunes, Sinu Paul, Gaby Smits, Susan Wareing, HwaRan Kim, Cristina Pomilla, Amanda Y. Chong, Debora Y.C. Brandt, Rasmus Nielsen, Samuel Neaves, Nicolas Timpson, Austin Crinklaw, Cecilia S. Lindestam Arlehamn, Anna Rautanen, Dennison Kizito, Tom Parks, Kathryn Auckland, Kate E. Elliott, Tara Mills, Katie Ewer, Nick Edwards, Segun Fatumo, Sarah Peacock, Katie Jeffery, Fiona R.M. van der Klis, Pontiano Kaleebu, Pandurangan Vijayanand, Bjorn Peters, Alessandro Sette, Nezih Cereb, Sodiomon Sirima, Shabir A. Madhi, Alison M. Elliott, Gil McVean, Adrian V.S. Hill, Manjinder S. Sandhu

**Affiliations:** Wellcome Centre for Human Genetics, University of Oxford, UK; Big Data Institute, Li Ka Shing Centre for Health Information and Discovery, University of Oxford, Oxford, UK; Institute of Medical Microbiology and Hospital Hygiene, University Hospital of Düsseldorf, Heinrich Heine University Düsseldorf; Genome Informatics Section, Computational and Statistical Genomics Branch, National Human Genome Research Institute, Bethesda, Maryland, USA; Wellcome Sanger Institute, Hinxton, Cambridge, UK; Medical Research Council/Uganda Virus Research Institute and London School of Hygiene & Tropical Medicine Uganda Research Unit, Entebbe, Uganda; South African Medical Research Council Vaccines and Infectious Diseases Analytics Research Unit, University of the Witwatersrand, Johannesburg, South Africa; Groupe de Recherche Action en Santé (GRAS) 06 BP 10248 Ouagadougou, Burkina Faso; Division of Vaccine Discovery, La Jolla Institute for Immunology, La Jolla, California, USA; National Institute for Public Health and the Environment, Bilthoven, The Netherlands; Microbiology Department, John Radcliffe Hospital, Oxford University NHS Foundation Trust, Oxford, UK; Histogenetics, New York, USA; Department of Integrative Biology, University of California at Berkeley, California, USA; Avon Longitudinal Study of Parents and Children at University of Bristol, Bristol, UK; Population Health Sciences, Bristol Medical School, University of Bristol, Bristol, UK; MRC Integrative Epidemiology Unit, University of Bristol, Bristol, UK; Department of Infectious Disease, Imperial College London, UK; The Jenner Institute, University of Oxford, UK; The Department of Non-communicable Disease Epidemiology, London School of Hygiene and Tropical Medicine London, London, UK; Tissue Typing Laboratory, Cambridge University Hospitals NHS Foundation Trust, Cambridge, UK; University of California San Diego, La Jolla, CA, USA; Department of Clinical Research, London School of Hygiene & Tropical Medicine, London, UK; Department of Epidemiology & Biostatistics, School of Public Health, Imperial College London, UK

## Abstract

How human genetic variation contributes to vaccine immunogenicity and effectiveness is unclear, particularly in infants from Africa. We undertook genome-wide association analyses of eight vaccine antibody responses in 2,499 infants from three African countries and identified significant associations across the human leukocyte antigen (HLA) locus for five antigens spanning pertussis, diphtheria and hepatitis B vaccines. Using high-resolution HLA typing in 1,706 individuals from 11 African populations we constructed a continental imputation resource to fine-map signals of association across the class II HLA observing genetic variation explaining up to 10% of the observed variance in antibody responses. Using follicular helper T-cell assays, *in silico* binding, and immune cell eQTL datasets we find evidence of *HLA-DRB1* expression correlating with serological response and inferred protection from pertussis following vaccination. This work improves our understanding of molecular mechanisms underlying HLA associations that should support vaccine design and development across Africa with wider global relevance.

**Teaser:** High-resolution typing of HLA diversity provides mechanistic insights into differential potency and inferred effectiveness of vaccines across Africa.
