## Additional Data Table 3 for "High-resolution African HLA resource uncovers *HLA-DRB1* expression effects underlying vaccine response"

### Sheet: Burkina_statistics_table
Locus	Allele	NValidation	NImputation	Sensitivity	Specificity	PPV	NPV	Accuracy			Observed in validation but not in imputation
HLAA	0101	9	11	0.888889	0.990769	0.727273	0.996904	0.988024			Observed in imputation but not in validation
HLAA	0102	3	0	0	1	NA	0.991018	0.991018
HLAA	0201	24	25	0.958333	0.993548	0.92	0.996764	0.991018
HLAA	0202	21	22	0.952381	0.99361	0.909091	0.996795	0.991018
HLAA	0205	5	5	1	1	1	1	1
HLAA	0301	18	18	0.944444	0.996835	0.944444	0.996835	0.994012
HLAA	2301	49	51	0.959184	0.985965	0.921569	0.992933	0.982036
HLAA	2402	4	4	1	1	1	1	1
HLAA	2601	3	3	1	1	1	1	1
HLAA	2902	8	7	0.875	1	1	0.996942	0.997006
HLAA	3001	25	24	0.84	0.990291	0.875	0.987097	0.979042
HLAA	3002	20	21	0.75	0.980892	0.714286	0.984026	0.967066
HLAA	3101	2	1	0	0.996988	0	0.993994	0.991018
HLAA	3201	5	4	0.8	1	1	0.99697	0.997006
HLAA	3301	22	20	0.818182	0.99359	0.9	0.987261	0.982036
HLAA	3303	31	32	0.903226	0.986799	0.875	0.990066	0.979042
HLAA	3402	18	19	0.944444	0.993671	0.894737	0.996825	0.991018
HLAA	3601	2	4	0.5	0.990964	0.25	0.99697	0.988024
HLAA	6601	1	1	1	1	1	1	1
HLAA	6602	2	2	0.5	0.996988	0.5	0.996988	0.994012
HLAA	6801	17	15	0.705882	0.990536	0.8	0.984326	0.976048
HLAA	6802	18	17	0.833333	0.993671	0.882353	0.990536	0.98503
HLAA	7401	24	25	0.833333	0.983871	0.8	0.987055	0.973054
HLAA	8001	3	3	1	1	1	1	1
HLAB	0702	19	19	1	1	1	1	1
HLAB	0705	1	1	1	1	1	1	1
HLAB	0801	5	9	1	0.987842	0.555556	1	0.988024
HLAB	0812	4	0	0	1	NA	0.988024	0.988024
HLAB	1401	0	1	NA	0.997006	0	1	0.997006
HLAB	1402	3	2	0.666667	1	1	0.996988	0.997006
HLAB	1503	23	23	1	1	1	1	1
HLAB	1510	9	10	0.888889	0.993846	0.8	0.996914	0.991018
HLAB	1516	16	16	1	1	1	1	1
HLAB	1522	1	0	0	1	NA	0.997006	0.997006
HLAB	1801	10	10	1	1	1	1	1
HLAB	2703	4	4	1	1	1	1	1
HLAB	2705	2	2	1	1	1	1	1
HLAB	3501	39	34	0.846154	0.99661	0.970588	0.98	0.979042
HLAB	3701	1	1	1	1	1	1	1
HLAB	3910	2	2	1	1	1	1	1
HLAB	4101	0	1	NA	0.997006	0	1	0.997006
HLAB	4102	1	0	0	1	NA	0.997006	0.997006
HLAB	4201	26	31	0.961538	0.980519	0.806452	0.9967	0.979042
HLAB	4202	5	0	0	1	NA	0.98503	0.98503
HLAB	4403	8	9	1	0.996933	0.888889	1	0.997006
HLAB	4410	1	0	0	1	NA	0.997006	0.997006
HLAB	4501	8	14	1	0.981595	0.571429	1	0.982036
HLAB	4901	5	5	1	1	1	1	1
HLAB	5001	6	0	0	1	NA	0.982036	0.982036
HLAB	5101	4	3	0	0.990909	0	0.987915	0.979042
HLAB	5102	1	0	0	1	NA	0.997006	0.997006
HLAB	5109	2	2	1	1	1	1	1
HLAB	5201	16	0	0	1	NA	0.952096	0.952096
HLAB	5301	65	67	0.953846	0.981413	0.925373	0.988764	0.976048
HLAB	5702	2	3	1	0.996988	0.666667	1	0.997006
HLAB	5703	5	6	1	0.99696	0.833333	1	0.997006
HLAB	5704	2	0	0	1	NA	0.994012	0.994012
HLAB	5801	12	14	0.916667	0.990683	0.785714	0.996875	0.988024
HLAB	5802	0	1	NA	0.997006	0	1	0.997006
HLAB	7801	25	43	1	0.941748	0.581395	1	0.946108
HLAB	8201	1	0	0	1	NA	0.997006	0.997006
HLAB	8202	0	1	NA	0.997006	0	1	0.997006
HLAC	0202	6	6	1	1	1	1	1
HLAC	0210	30	30	1	1	1	1	1
HLAC	0302	6	6	1	1	1	1	1
HLAC	0303	1	1	1	1	1	1	1
HLAC	0304	7	7	1	1	1	1	1
HLAC	0401	95	95	1	1	1	1	1
HLAC	0501	2	2	1	1	1	1	1
HLAC	0602	7	7	1	1	1	1	1
HLAC	0701	23	23	1	1	1	1	1
HLAC	0702	23	23	1	1	1	1	1
HLAC	0802	6	6	1	1	1	1	1
HLAC	0804	2	2	1	1	1	1	1
HLAC	1203	2	2	1	1	1	1	1
HLAC	1402	12	12	1	1	1	1	1
HLAC	1505	2	2	1	1	1	1	1
HLAC	1601	67	67	1	1	1	1	1
HLAC	1701	33	33	1	1	1	1	1
HLAC	1801	10	10	1	1	1	1	1
HLADPA1	0103	57	56	0.982456	1	1	0.996403	0.997006
HLADPA1	0105	0	1	NA	0.997006	0	1	0.997006
HLADPA1	0201	130	130	1	1	1	1	1
HLADPA1	0202	94	94	1	1	1	1	1
HLADPA1	0301	53	53	1	1	1	1	1
HLADPB1	0101	147	147	1	1	1	1	1
HLADPB1	0201	37	38	1	0.996633	0.973684	1	0.997006
HLADPB1	0301	9	9	1	1	1	1	1
HLADPB1	0401	7	7	1	1	1	1	1
HLADPB1	0402	3	0	0	1	NA	0.991018	0.991018
HLADPB1	1001	2	0	0	1	NA	0.994012	0.994012
HLADPB1	10501	44	47	1	0.989655	0.93617	1	0.991018
HLADPB1	1101	4	4	0.75	0.99697	0.75	0.99697	0.994012
HLADPB1	1301	18	18	0.944444	0.996835	0.944444	0.996835	0.994012
HLADPB1	13101	13	16	1	0.990654	0.8125	1	0.991018
HLADPB1	1401	0	2	NA	0.994012	0	1	0.994012
HLADPB1	1501	1	0	0	1	NA	0.997006	0.997006
HLADPB1	1701	26	23	0.884615	1	1	0.990354	0.991018
HLADPB1	1801	2	3	1	0.996988	0.666667	1	0.997006
HLADPB1	3001	1	1	1	1	1	1	1
HLADPB1	3401	1	1	1	1	1	1	1
HLADPB1	3901	1	1	1	1	1	1	1
HLADPB1	4001	4	4	1	1	1	1	1
HLADPB1	6001	1	0	0	1	NA	0.997006	0.997006
HLADPB1	8501	13	13	1	1	1	1	1
HLADQA1	0101	28	28	1	1	1	1	1
HLADQA1	0102	104	104	1	1	1	1	1
HLADQA1	0103	7	7	1	1	1	1	1
HLADQA1	0201	21	21	1	1	1	1	1
HLADQA1	0301	19	18	0.947368	1	1	0.996835	0.997006
HLADQA1	0401	35	35	1	1	1	1	1
HLADQA1	0501	120	121	1	0.995327	0.991736	1	0.997006
HLADQB1	0201	26	22	0.846154	1	1	0.987179	0.988024
HLADQB1	0202	28	33	1	0.98366	0.848485	1	0.98503
HLADQB1	0301	42	47	0.904762	0.969178	0.808511	0.986063	0.961078
HLADQB1	0302	7	7	1	1	1	1	1
HLADQB1	0309	8	1	0	0.996933	0	0.975976	0.973054
HLADQB1	0319	59	60	1	0.996364	0.983333	1	0.997006
HLADQB1	0402	25	25	1	1	1	1	1
HLADQB1	0501	37	37	1	1	1	1	1
HLADQB1	0502	13	13	1	1	1	1	1
HLADQB1	0602	60	62	1	0.992701	0.967742	1	0.994012
HLADQB1	0603	6	6	1	1	1	1	1
HLADQB1	0604	2	1	0.5	1	1	0.996997	0.997006
HLADQB1	0609	19	20	1	0.996825	0.95	1	0.997006
HLADQB1	0612	2	0	0	1	NA	0.994012	0.994012
HLADRB1	0101	3	3	1	1	1	1	1
HLADRB1	0102	16	16	1	1	1	1	1
HLADRB1	0301	20	22	0.95	0.990446	0.863636	0.996795	0.988024
HLADRB1	0302	25	25	1	1	1	1	1
HLADRB1	0401	3	3	1	1	1	1	1
HLADRB1	0403	2	0	0	1	NA	0.994012	0.994012
HLADRB1	0405	4	6	0.75	0.990909	0.5	0.996951	0.988024
HLADRB1	0701	21	21	1	1	1	1	1
HLADRB1	0804	32	32	1	1	1	1	1
HLADRB1	0806	12	11	0.916667	1	1	0.996904	0.997006
HLADRB1	0901	10	10	1	1	1	1	1
HLADRB1	1001	5	5	1	1	1	1	1
HLADRB1	1101	27	29	1	0.993485	0.931034	1	0.994012
HLADRB1	1102	35	36	1	0.996656	0.972222	1	0.997006
HLADRB1	1201	4	1	0.25	1	1	0.990991	0.991018
HLADRB1	1301	7	7	1	1	1	1	1
HLADRB1	1302	27	27	1	1	1	1	1
HLADRB1	1303	18	18	1	1	1	1	1
HLADRB1	1304	1	0	0	1	NA	0.997006	0.997006
HLADRB1	1454	1	1	1	1	1	1	1
HLADRB1	1503	50	50	1	1	1	1	1
HLADRB1	1602	11	11	1	1	1	1	1
HLADRB3	0101	49	50	0.979592	0.992982	0.96	0.996479	0.991018
HLADRB3	0202	80	79	0.9875	1	1	0.996078	0.997006
HLADRB3	0301	36	36	1	1	1	1	1
HLADRB3	9901	169	169	0.964497	0.963636	0.964497	0.963636	0.964072
HLADRB4	0101	40	40	1	1	1	1	1
HLADRB4	9901	294	294	1	1	1	1	1
HLADRB5	0101	50	50	1	1	1	1	1
HLADRB5	0202	11	11	1	1	1	1	1
HLADRB5	9901	273	273	1	1	1	1	1

### Sheet: Johannesburg_statistics_table
Locus	Allele	NValidation	NImputation	Sensitivity	Specificity	PPV	NPV	Accuracy			Observed in validation but not in imputation
HLAA	0101	9	9	0.777778	0.994805	0.777778	0.994805	0.989848			Observed in imputation but not in validation
HLAA	0123	1	0	0	1	NA	0.997462	0.997462
HLAA	0201	18	23	0.888889	0.981383	0.695652	0.994609	0.977157
HLAA	0202	7	4	0.571429	1	1	0.992308	0.992386
HLAA	0205	20	23	0.85	0.983957	0.73913	0.991914	0.977157
HLAA	0214	0	1	NA	0.997462	0	1	0.997462
HLAA	0301	15	15	0.933333	0.997361	0.933333	0.997361	0.994924
HLAA	101	1	0	0	1	NA	0.997462	0.997462
HLAA	201	2	0	0	1	NA	0.994924	0.994924
HLAA	205	1	0	0	1	NA	0.997462	0.997462
HLAA	2301	47	51	0.978723	0.985591	0.901961	0.997085	0.984772
HLAA	23XX	1	0	0	1	NA	0.997462	0.997462
HLAA	2402	4	4	0.75	0.997436	0.75	0.997436	0.994924
HLAA	2601	9	10	1	0.997403	0.9	1	0.997462
HLAA	26XX	1	0	0	1	NA	0.997462	0.997462
HLAA	2901	1	1	1	1	1	1	1
HLAA	2902	26	28	0.961538	0.991848	0.892857	0.997268	0.989848
HLAA	2911	3	0	0	1	NA	0.992386	0.992386
HLAA	3001	50	49	0.92	0.991279	0.938776	0.988406	0.982234
HLAA	3002	28	31	0.892857	0.983607	0.806452	0.991736	0.977157
HLAA	3004	5	5	0.8	0.997429	0.8	0.997429	0.994924
HLAA	301	2	0	0	1	NA	0.994924	0.994924
HLAA	3201	2	2	1	1	1	1	1
HLAA	3301	2	2	0.5	0.997449	0.5	0.997449	0.994924
HLAA	3303	9	8	0.888889	1	1	0.997409	0.997462
HLAA	3402	15	14	0.933333	1	1	0.997368	0.997462
HLAA	3601	6	8	0.833333	0.992268	0.625	0.997409	0.989848
HLAA	4301	13	12	0.923077	1	1	0.997382	0.997462
HLAA	6601	20	20	1	1	1	1	1
HLAA	6602	3	4	1	0.997442	0.75	1	0.997462
HLAA	6603	2	1	0.5	1	1	0.997455	0.997462
HLAA	6801	11	10	0.818182	0.997389	0.9	0.994792	0.992386
HLAA	6802	32	27	0.8125	0.997238	0.962963	0.983651	0.982234
HLAA	6827	1	0	0	1	NA	0.997462	0.997462
HLAA	7401	26	30	0.923077	0.983696	0.8	0.994505	0.979695
HLAA	8001	1	2	1	0.997455	0.5	1	0.997462
HLAB	0702	16	16	1	1	1	1	1
HLAB	0705	4	3	0.75	1	1	0.997442	0.997462
HLAB	0801	25	25	1	1	1	1	1
HLAB	1302	3	3	1	1	1	1	1
HLAB	1303	1	1	1	1	1	1	1
HLAB	1401	9	9	1	1	1	1	1
HLAB	1402	3	3	1	1	1	1	1
HLAB	1503	28	27	0.964286	1	1	0.997275	0.997462
HLAB	1510	44	47	0.977273	0.988571	0.914894	0.997118	0.98731
HLAB	1516	5	5	1	1	1	1	1
HLAB	1518	1	1	0	0.997455	0	0.997455	0.994924
HLAB	1547	1	0	0	1	NA	0.997462	0.997462
HLAB	1801	10	10	1	1	1	1	1
HLAB	3501	5	8	1	0.992288	0.625	1	0.992386
HLAB	3502	2	0	0	1	NA	0.994924	0.994924
HLAB	3901	1	0	0	1	NA	0.997462	0.997462
HLAB	3910	3	4	1	0.997442	0.75	1	0.997462
HLAB	4101	5	5	1	1	1	1	1
HLAB	4201	54	62	1	0.976471	0.870968	1	0.979695
HLAB	4202	8	0	0	1	NA	0.979695	0.979695
HLAB	4403	28	25	0.892857	1	1	0.99187	0.992386
HLAB	4501	18	20	1	0.994681	0.9	1	0.994924
HLAB	4507	2	0	0	1	NA	0.994924	0.994924
HLAB	4901	1	1	1	1	1	1	1
HLAB	5101	3	1	0.333333	1	1	0.994911	0.994924
HLAB	5301	22	21	0.954545	1	1	0.997319	0.997462
HLAB	5702	2	1	0.5	1	1	0.997455	0.997462
HLAB	5703	12	15	1	0.992147	0.8	1	0.992386
HLAB	5801	23	19	0.826087	1	1	0.989333	0.989848
HLAB	5802	38	42	1	0.988764	0.904762	1	0.989848
HLAB	7801	0	2	NA	0.994924	0	1	0.994924
HLAB	8101	17	18	0.941176	0.994695	0.888889	0.99734	0.992386
HLAC	0202	2	2	1	1	1	1	1
HLAC	0210	33	32	0.969697	1	1	0.997238	0.997462
HLAC	0302	6	6	1	1	1	1	1
HLAC	0303	3	3	1	1	1	1	1
HLAC	0304	23	23	1	1	1	1	1
HLAC	0401	59	59	1	1	1	1	1
HLAC	0501	1	1	1	1	1	1	1
HLAC	0602	52	52	1	1	1	1	1
HLAC	0701	46	47	1	0.997126	0.978723	1	0.997462
HLAC	0702	24	25	1	0.997297	0.96	1	0.997462
HLAC	0704	6	6	1	1	1	1	1
HLAC	0802	8	11	1	0.992228	0.727273	1	0.992386
HLAC	0804	15	13	0.8	0.997361	0.923077	0.992126	0.989848
HLAC	1203	1	1	1	1	1	1	1
HLAC	1402	1	1	1	1	1	1	1
HLAC	1403	1	0	0	1	NA	0.997462	0.997462
HLAC	1505	2	2	1	1	1	1	1
HLAC	1525	1	0	0	1	NA	0.997462	0.997462
HLAC	1601	24	24	1	1	1	1	1
HLAC	1701	69	69	1	1	1	1	1
HLAC	1801	17	17	1	1	1	1	1
HLADPA1	0103	91	94	1	0.990099	0.968085	1	0.992386
HLADPA1	0104	2	1	0	0.997449	0	0.994911	0.992386
HLADPA1	0105	2	3	1	0.997449	0.666667	1	0.997462
HLADPA1	01XX	2	0	0	1	NA	0.994924	0.994924
HLADPA1	0201	104	108	0.990385	0.982759	0.953704	0.996503	0.984772
HLADPA1	0202	99	100	1	0.99661	0.99	1	0.997462
HLADPA1	02XX	5	0	0	1	NA	0.98731	0.98731
HLADPA1	0301	76	76	0.986842	0.996855	0.986842	0.996855	0.994924
HLADPA1	03XX	1	0	0	1	NA	0.997462	0.997462
HLADPA1	0401	12	12	1	1	1	1	1
HLADPB1	0101	132	132	1	1	1	1	1
HLADPB1	0201	39	40	0.974359	0.994366	0.95	0.997175	0.992386
HLADPB1	0301	15	16	1	0.997361	0.9375	1	0.997462
HLADPB1	0401	15	16	1	0.997361	0.9375	1	0.997462
HLADPB1	0402	2	0	0	1	NA	0.994924	0.994924
HLADPB1	10501	97	102	1	0.983165	0.95098	1	0.98731
HLADPB1	10601	4	6	0.75	0.992308	0.5	0.997423	0.989848
HLADPB1	1101	12	11	0.916667	1	1	0.997389	0.997462
HLADPB1	1301	29	30	1	0.99726	0.966667	1	0.997462
HLADPB1	13101	4	4	1	1	1	1	1
HLADPB1	13301	2	2	1	1	1	1	1
HLADPB1	1401	6	6	1	1	1	1	1
HLADPB1	1501	2	2	1	1	1	1	1
HLADPB1	1701	4	4	1	1	1	1	1
HLADPB1	1801	14	14	1	1	1	1	1
HLADPB1	1901	3	0	0	1	NA	0.992386	0.992386
HLADPB1	19XX	1	0	0	1	NA	0.997462	0.997462
HLADPB1	3401	3	3	1	1	1	1	1
HLADPB1	35001	1	0	0	1	NA	0.997462	0.997462
HLADPB1	3901	0	1	NA	0.997462	0	1	0.997462
HLADPB1	4001	1	1	1	1	1	1	1
HLADPB1	41401	1	0	0	1	NA	0.997462	0.997462
HLADPB1	4901	1	1	1	1	1	1	1
HLADPB1	5501	3	3	1	1	1	1	1
HLADPB1	6101	1	0	0	1	NA	0.997462	0.997462
HLADPB1	8001	2	0	0	1	NA	0.994924	0.994924
HLADQA1	0101	38	38	1	1	1	1	1
HLADQA1	0102	106	106	1	1	1	1	1
HLADQA1	0103	45	45	1	1	1	1	1
HLADQA1	0201	17	17	1	1	1	1	1
HLADQA1	0301	47	47	1	1	1	1	1
HLADQA1	0401	62	69	0.951613	0.96988	0.855072	0.990769	0.967005
HLADQA1	0403	4	4	1	1	1	1	1
HLADQA1	04XX	7	0	0	1	NA	0.982234	0.982234
HLADQA1	0501	57	68	0.947368	0.958457	0.794118	0.990798	0.956853
HLADQA1	0502	11	0	0	1	NA	0.972081	0.972081
HLADQB1	0201	21	17	0.809524	1	1	0.98939	0.989848
HLADQB1	0202	34	38	1	0.988889	0.894737	1	0.989848
HLADQB1	0301	15	10	0.666667	1	1	0.986979	0.98731
HLADQB1	0302	18	18	1	1	1	1	1
HLADQB1	0303	4	4	1	1	1	1	1
HLADQB1	0319	48	53	1	0.985549	0.90566	1	0.98731
HLADQB1	0402	65	65	1	1	1	1	1
HLADQB1	0501	44	44	1	1	1	1	1
HLADQB1	0502	1	1	1	1	1	1	1
HLADQB1	0602	82	82	1	1	1	1	1
HLADQB1	0603	38	39	1	0.997191	0.974359	1	0.997462
HLADQB1	0604	8	7	0.875	1	1	0.997416	0.997462
HLADQB1	0609	15	15	1	1	1	1	1
HLADQB1	0611	1	1	1	1	1	1	1
HLADRB1	0102	17	17	1	1	1	1	1
HLADRB1	0301	17	16	0.941176	1	1	0.997354	0.997462
HLADRB1	0302	56	57	1	0.997041	0.982456	1	0.997462
HLADRB1	03XX	1	0	0	1	NA	0.997462	0.997462
HLADRB1	0401	13	14	1	0.997375	0.928571	1	0.997462
HLADRB1	0404	4	4	1	1	1	1	1
HLADRB1	0405	5	4	0.8	1	1	0.997436	0.997462
HLADRB1	0701	28	31	0.964286	0.989071	0.870968	0.997245	0.98731
HLADRB1	0804	20	20	1	1	1	1	1
HLADRB1	0901	8	5	0.625	1	1	0.992288	0.992386
HLADRB1	1001	9	9	1	1	1	1	1
HLADRB1	1101	51	52	1	0.997085	0.980769	1	0.997462
HLADRB1	1102	19	21	0.947368	0.992	0.857143	0.997319	0.989848
HLADRB1	1104	1	0	0	1	NA	0.997462	0.997462
HLADRB1	1114	1	0	0	1	NA	0.997462	0.997462
HLADRB1	1201	10	10	1	1	1	1	1
HLADRB1	1301	54	48	0.888889	1	1	0.982659	0.984772
HLADRB1	1302	23	28	1	0.986523	0.821429	1	0.98731
HLADRB1	1303	4	4	1	1	1	1	1
HLADRB1	1454	2	3	1	0.997449	0.666667	1	0.997462
HLADRB1	1501	4	0	0	1	NA	0.989848	0.989848
HLADRB1	1503	46	50	0.978261	0.985632	0.9	0.997093	0.984772
HLADRB1	1602	1	1	1	1	1	1	1
HLADRB3	0101	101	103	1	0.993174	0.980583	1	0.994924
HLADRB3	0202	82	86	0.963415	0.977564	0.918605	0.99026	0.974619
HLADRB3	0209	1	0	0	1	NA	0.997462	0.997462
HLADRB3	0301	55	57	0.981818	0.99115	0.947368	0.997033	0.989848
HLADRB3	9901	155	148	0.941935	0.991632	0.986486	0.963415	0.972081
HLADRB4	0101	57	58	0.947368	0.988131	0.931034	0.991071	0.982234
HLADRB4	0103	1	0	0	1	NA	0.997462	0.997462
HLADRB4	9901	336	336	0.982143	0.896552	0.982143	0.896552	0.969543
HLADRB5	0101	44	43	0.954545	0.997143	0.976744	0.994302	0.992386
HLADRB5	0202	1	1	1	1	1	1	1
HLADRB5	9901	349	350	1	0.977778	0.997143	1	0.997462

### Sheet: Uganda_statistics_table
Locus	Allele	NValidation	NImputation	Sensitivity	Specificity	PPV	NPV	Accuracy			Observed in validation but not in imputation
HLAA	0101	21	26	0.714286	0.982786	0.576923	0.990536	0.974242			Observed in imputation but not in validation
HLAA	0102	5	0	0	1	NA	0.992424	0.992424
HLAA	0103	4	0	0	1	NA	0.993939	0.993939
HLAA	0109	2	0	0	1	NA	0.99697	0.99697
HLAA	0201	86	81	0.837209	0.984321	0.888889	0.97582	0.965152
HLAA	0202	34	33	0.852941	0.99361	0.878788	0.992026	0.986364
HLAA	0205	15	19	0.733333	0.987597	0.578947	0.99376	0.981818
HLAA	0214	4	0	0	1	NA	0.993939	0.993939
HLAA	0301	37	37	0.918919	0.995185	0.918919	0.995185	0.990909
HLAA	2301	47	48	0.829787	0.985318	0.8125	0.986928	0.974242
HLAA	2402	3	3	1	1	1	1	1
HLAA	2601	2	4	1	0.99696	0.5	1	0.99697
HLAA	2612	7	5	0.714286	1	1	0.996947	0.99697
HLAA	2901	8	8	0.5	0.993865	0.5	0.993865	0.987879
HLAA	2902	27	33	0.777778	0.981043	0.636364	0.990431	0.972727
HLAA	3001	42	42	0.880952	0.991909	0.880952	0.991909	0.984848
HLAA	3002	58	59	0.931034	0.991694	0.915254	0.993344	0.986364
HLAA	3004	6	5	0.666667	0.998471	0.8	0.996947	0.995455
HLAA	3009	5	5	1	1	1	1	1
HLAA	3101	7	7	1	1	1	1	1
HLAA	3104	4	5	1	0.998476	0.8	1	0.998485
HLAA	3201	11	13	0.818182	0.993837	0.692308	0.996909	0.990909
HLAA	3301	3	4	1	0.998478	0.75	1	0.998485
HLAA	3303	14	13	0.714286	0.995356	0.769231	0.993818	0.989394
HLAA	3402	21	19	0.666667	0.992175	0.736842	0.98908	0.981818
HLAA	3601	14	21	0.714286	0.982972	0.47619	0.99374	0.977273
HLAA	6601	32	38	0.90625	0.985669	0.763158	0.995177	0.981818
HLAA	6602	4	3	0.75	1	1	0.998478	0.998485
HLAA	6801	9	7	0.777778	1	1	0.996937	0.99697
HLAA	6802	68	67	0.911765	0.991554	0.925373	0.989882	0.983333
HLAA	7401	51	47	0.72549	0.98358	0.787234	0.977162	0.963636
HLAA	7403	8	7	0.5	0.995399	0.571429	0.993874	0.989394
HLAA	8001	1	1	1	1	1	1	1
HLAB	0702	30	35	0.933333	0.988889	0.8	0.9968	0.986364
HLAB	0705	4	0	0	1	NA	0.993939	0.993939
HLAB	0709	1	0	0	1	NA	0.998485	0.998485
HLAB	0801	11	11	1	1	1	1	1
HLAB	1302	10	10	1	1	1	1	1
HLAB	1303	1	1	1	1	1	1	1
HLAB	1401	2	2	1	1	1	1	1
HLAB	1402	23	23	1	1	1	1	1
HLAB	1503	55	55	0.981818	0.998347	0.981818	0.998347	0.99697
HLAB	1510	39	44	1	0.991948	0.886364	1	0.992424
HLAB	1516	5	4	0.8	1	1	0.998476	0.998485
HLAB	1517	2	0	0	1	NA	0.99697	0.99697
HLAB	1518	1	1	1	1	1	1	1
HLAB	1531	5	5	1	1	1	1	1
HLAB	1537	1	0	0	1	NA	0.998485	0.998485
HLAB	1547	2	2	1	1	1	1	1
HLAB	1564	1	0	0	1	NA	0.998485	0.998485
HLAB	1801	27	27	1	1	1	1	1
HLAB	1803	3	3	1	1	1	1	1
HLAB	2703	3	3	1	1	1	1	1
HLAB	2705	1	2	1	0.998483	0.5	1	0.998485
HLAB	3501	14	11	0.714286	0.998452	0.909091	0.993837	0.992424
HLAB	3701	2	2	1	1	1	1	1
HLAB	3910	6	6	1	1	1	1	1
HLAB	4012	4	4	1	1	1	1	1
HLAB	4016	4	4	1	1	1	1	1
HLAB	4101	7	8	1	0.998469	0.875	1	0.998485
HLAB	4102	1	0	0	1	NA	0.998485	0.998485
HLAB	4201	37	39	0.945946	0.993579	0.897436	0.996779	0.990909
HLAB	4202	3	0	0	1	NA	0.995455	0.995455
HLAB	4403	14	13	0.928571	1	1	0.998454	0.998485
HLAB	4415	6	6	1	1	1	1	1
HLAB	4501	35	41	1	0.9904	0.853659	1	0.990909
HLAB	4507	4	0	0	1	NA	0.993939	0.993939
HLAB	4701	3	3	1	1	1	1	1
HLAB	4703	6	6	1	1	1	1	1
HLAB	4901	24	24	1	1	1	1	1
HLAB	5001	2	0	0	1	NA	0.99697	0.99697
HLAB	5101	13	0	0	1	NA	0.980303	0.980303
HLAB	5109	0	1	NA	0.998485	0	1	0.998485
HLAB	5301	57	58	0.964912	0.995025	0.948276	0.996678	0.992424
HLAB	5701	1	0	0	1	NA	0.998485	0.998485
HLAB	5702	9	9	0.888889	0.998464	0.888889	0.998464	0.99697
HLAB	5703	22	23	0.954545	0.996865	0.913043	0.99843	0.995455
HLAB	5801	39	33	0.794872	0.996779	0.939394	0.987241	0.984848
HLAB	5802	80	89	0.975	0.981034	0.876404	0.996497	0.980303
HLAB	7301	1	0	0	1	NA	0.998485	0.998485
HLAB	7801	0	13	NA	0.980303	0	1	0.980303
HLAB	8101	34	34	1	1	1	1	1
HLAB	8201	0	1	NA	0.998485	0	1	0.998485
HLAB	8202	5	4	0.8	1	1	0.998476	0.998485
HLAC	0202	7	8	1	0.998469	0.875	1	0.998485
HLAC	0210	51	51	1	1	1	1	1
HLAC	0214	1	0	0	1	NA	0.998485	0.998485
HLAC	0302	25	25	1	1	1	1	1
HLAC	0303	1	1	1	1	1	1	1
HLAC	0304	40	40	1	1	1	1	1
HLAC	0401	91	91	1	1	1	1	1
HLAC	0404	2	2	1	1	1	1	1
HLAC	0407	11	12	1	0.998459	0.916667	1	0.998485
HLAC	0501	6	6	1	1	1	1	1
HLAC	0602	125	125	1	1	1	1	1
HLAC	0701	70	71	1	0.998305	0.985915	1	0.998485
HLAC	0702	32	35	0.96875	0.993631	0.885714	0.9984	0.992424
HLAC	0704	20	20	1	1	1	1	1
HLAC	0705	2	0	0	1	NA	0.99697	0.99697
HLAC	0743	1	0	0	1	NA	0.998485	0.998485
HLAC	0802	31	31	1	1	1	1	1
HLAC	0804	7	7	1	1	1	1	1
HLAC	1203	6	6	1	1	1	1	1
HLAC	1402	2	2	1	1	1	1	1
HLAC	1403	2	1	0.5	1	1	0.998483	0.998485
HLAC	1505	5	4	0.8	1	1	0.998476	0.998485
HLAC	1601	37	38	1	0.998395	0.973684	1	0.998485
HLAC	1701	48	47	0.958333	0.998366	0.978723	0.996737	0.995455
HLAC	1801	37	37	1	1	1	1	1
HLADPA1	0103	211	211	1	1	1	1	1
HLADPA1	0104	3	3	1	1	1	1	1
HLADPA1	0105	2	1	0.5	1	1	0.998478	0.99848
HLADPA1	0201	144	147	0.993056	0.992218	0.972789	0.998043	0.992401
HLADPA1	0202	139	139	1	1	1	1	1
HLADPA1	02XX	2	0	0	1	NA	0.99696	0.99696
HLADPA1	0301	138	138	1	1	1	1	1
HLADPA1	0401	19	19	1	1	1	1	1
HLADPB1	0101	215	214	0.990698	0.997743	0.995327	0.995495	0.995441
HLADPB1	0201	76	77	0.973684	0.994845	0.961039	0.996558	0.992401
HLADPB1	0301	28	34	1	0.990476	0.823529	1	0.990881
HLADPB1	0401	36	34	0.888889	0.996785	0.941176	0.99359	0.990881
HLADPB1	0402	7	4	0.571429	1	1	0.995413	0.995441
HLADPB1	10501	146	155	0.986301	0.978516	0.929032	0.996024	0.980243
HLADPB1	10601	2	2	1	1	1	1	1
HLADPB1	1101	10	10	1	1	1	1	1
HLADPB1	1301	24	25	1	0.998423	0.96	1	0.99848
HLADPB1	13101	2	3	1	0.998476	0.666667	1	0.99848
HLADPB1	1401	3	4	1	0.998473	0.75	1	0.99848
HLADPB1	1501	3	3	1	1	1	1	1
HLADPB1	158XX	1	0	0	1	NA	0.99848	0.99848
HLADPB1	1701	24	22	0.916667	1	1	0.996855	0.99696
HLADPB1	1801	39	39	1	1	1	1	1
HLADPB1	1901	0	1	NA	0.99848	0	1	0.99848
HLADPB1	3001	11	10	0.909091	1	1	0.998457	0.99848
HLADPB1	3401	8	9	1	0.998462	0.888889	1	0.99848
HLADPB1	3901	7	2	0.285714	1	1	0.992378	0.992401
HLADPB1	4001	3	3	1	1	1	1	1
HLADPB1	4901	2	2	1	1	1	1	1
HLADPB1	5501	5	5	1	1	1	1	1
HLADPB1	6101	5	0	0	1	NA	0.992401	0.992401
HLADPB1	9501	1	0	0	1	NA	0.99848	0.99848
HLADQA1	0101	118	121	1	0.994444	0.975207	1	0.995441
HLADQA1	0102	209	208	0.966507	0.986637	0.971154	0.984444	0.980243
HLADQA1	0103	23	23	1	1	1	1	1
HLADQA1	01XX	2	0	0	1	NA	0.99696	0.99696
HLADQA1	0201	54	52	0.962963	1	1	0.9967	0.99696
HLADQA1	0301	28	30	1	0.996825	0.933333	1	0.99696
HLADQA1	0401	65	66	1	0.998314	0.984848	1	0.99848
HLADQA1	04XX	1	0	0	1	NA	0.99848	0.99848
HLADQA1	0501	153	158	0.980392	0.984158	0.949367	0.994	0.983283
HLADQA1	0502	5	0	0	1	NA	0.992401	0.992401
HLADQB1	0201	60	51	0.8	0.994983	0.941176	0.980231	0.977204
HLADQB1	0202	48	58	1	0.983607	0.827586	1	0.984802
HLADQB1	02XX	1	0	0	1	NA	0.99848	0.99848
HLADQB1	0301	73	64	0.876712	1	1	0.984848	0.986322
HLADQB1	0302	14	14	1	1	1	1	1
HLADQB1	0303	4	4	1	1	1	1	1
HLADQB1	0319	58	67	1	0.985	0.865672	1	0.986322
HLADQB1	0402	48	48	1	1	1	1	1
HLADQB1	0501	132	133	1	0.998099	0.992481	1	0.99848
HLADQB1	0502	5	5	1	1	1	1	1
HLADQB1	0503	4	4	1	1	1	1	1
HLADQB1	0582	1	0	0	1	NA	0.99848	0.99848
HLADQB1	0602	134	136	0.985075	0.992366	0.970588	0.996169	0.990881
HLADQB1	0603	12	17	1	0.99226	0.705882	1	0.992401
HLADQB1	0604	31	24	0.774194	1	1	0.988959	0.989362
HLADQB1	0608	2	1	0	0.998476	0	0.996956	0.995441
HLADQB1	0609	27	31	0.925926	0.990491	0.806452	0.99681	0.987842
HLADQB1	0611	4	1	0.25	1	1	0.995434	0.995441
HLADRB1	0101	9	9	1	1	1	1	1
HLADRB1	0102	41	41	1	1	1	1	1
HLADRB1	0301	45	47	1	0.996737	0.957447	1	0.99696
HLADRB1	0302	47	46	0.978723	1	1	0.998366	0.99848
HLADRB1	0401	0	2	NA	0.99696	0	1	0.99696
HLADRB1	0405	14	12	0.857143	1	1	0.996904	0.99696
HLADRB1	0701	52	52	1	1	1	1	1
HLADRB1	0804	24	23	0.958333	1	1	0.998425	0.99848
HLADRB1	0901	6	6	1	1	1	1	1
HLADRB1	1001	17	17	1	1	1	1	1
HLADRB1	1101	117	114	0.974359	1	1	0.994485	0.995441
HLADRB1	1102	43	48	1	0.99187	0.895833	1	0.992401
HLADRB1	1114	1	0	0	1	NA	0.99848	0.99848
HLADRB1	1201	29	27	0.896552	0.99841	0.962963	0.995246	0.993921
HLADRB1	1301	40	25	0.6	0.998382	0.96	0.974724	0.974164
HLADRB1	1302	57	72	0.982456	0.973378	0.777778	0.998294	0.974164
HLADRB1	1303	23	23	1	1	1	1	1
HLADRB1	1454	8	8	1	1	1	1	1
HLADRB1	1501	2	1	0	0.998476	0	0.996956	0.995441
HLADRB1	1503	80	82	1	0.99654	0.97561	1	0.99696
HLADRB1	1602	3	3	1	1	1	1	1
HLADRB3	0101	85	83	0.976471	1	1	0.996522	0.99696
HLADRB3	0202	236	237	0.978814	0.985782	0.974684	0.988124	0.983283
HLADRB3	0301	89	91	1	0.996485	0.978022	1	0.99696
HLADRB3	9901	248	247	0.975806	0.987805	0.979757	0.985401	0.983283
HLADRB4	0101	62	60	0.951613	0.998322	0.983333	0.994983	0.993921
HLADRB4	0103	10	10	1	1	1	1	1
HLADRB4	9901	586	588	0.991468	0.902778	0.988095	0.928571	0.981763
HLADRB5	0101	81	81	1	1	1	1	1
HLADRB5	0202	3	3	1	1	1	1	1
HLADRB5	9901	574	574	1	1	1	1	1
