## Additional Data Table 4 for "High-resolution African HLA resource uncovers *HLA-DRB1* expression effects underlying vaccine response"

### Sheet: Burkina_statistics_table
Locus	Allele	NValidation	NImputation	Sensitivity	Specificity	PPV	NPV	Accuracy			Observed in validation but not in imputation
A	0101	9	9	1	1	1	1	1			Observed in imputation but not in validation
A	0102	3	3	1	1	1	1	1
A	0201	24	25	1	0.996774	0.96	1	0.997006
A	0202	21	21	1	1	1	1	1
A	0205	5	5	1	1	1	1	1
A	0301	18	18	1	1	1	1	1
A	2301	49	49	1	1	1	1	1
A	2402	4	4	1	1	1	1	1
A	2503	0	1	NA	0.997006	0	1	0.997006
A	2601	3	2	0.666667	1	1	0.996988	0.997006
A	2902	8	6	0.75	1	1	0.993902	0.994012
A	3001	25	25	1	1	1	1	1
A	3002	20	20	1	1	1	1	1
A	3101	2	2	1	1	1	1	1
A	3201	5	5	1	1	1	1	1
A	3301	22	22	1	1	1	1	1
A	3303	31	30	0.967742	1	1	0.996711	0.997006
A	3402	18	18	1	1	1	1	1
A	3601	2	2	1	1	1	1	1
A	6601	1	1	1	1	1	1	1
A	6602	2	2	1	1	1	1	1
A	6801	17	16	0.941176	1	1	0.996855	0.997006
A	6802	18	18	1	1	1	1	1
A	7401	24	20	0.833333	1	1	0.987261	0.988024
A	8001	3	3	1	1	1	1	1
A	NA	0	7	NA	0.979042	0	1	0.979042
B	0702	19	19	1	1	1	1	1
B	0705	1	1	1	1	1	1	1
B	0801	5	6	1	0.99696	0.833333	1	0.997006
B	0812	4	0	0	1	NA	0.988024	0.988024
B	1402	3	3	1	1	1	1	1
B	1503	23	24	1	0.996785	0.958333	1	0.997006
B	1510	9	9	1	1	1	1	1
B	1516	16	16	1	1	1	1	1
B	1522	1	0	0	1	NA	0.997006	0.997006
B	1801	10	10	1	1	1	1	1
B	2703	4	4	1	1	1	1	1
B	2705	2	2	1	1	1	1	1
B	3501	39	40	0.974359	0.99322	0.95	0.996599	0.991018
B	3701	1	1	1	1	1	1	1
B	3910	2	2	1	1	1	1	1
B	4102	1	1	1	1	1	1	1
B	4201	26	27	1	0.996753	0.962963	1	0.997006
B	4202	5	4	0.8	1	1	0.99697	0.997006
B	4403	8	8	1	1	1	1	1
B	4410	1	1	1	1	1	1	1
B	4501	8	8	1	1	1	1	1
B	4901	5	5	1	1	1	1	1
B	5001	6	6	1	1	1	1	1
B	5101	4	7	0.75	0.987879	0.428571	0.996942	0.98503
B	5102	1	1	1	1	1	1	1
B	5109	2	1	0.5	1	1	0.996997	0.997006
B	5201	16	27	0.9375	0.962264	0.555556	0.996743	0.961078
B	5301	65	63	0.953846	0.996283	0.984127	0.98893	0.988024
B	5702	2	2	1	1	1	1	1
B	5703	5	5	1	1	1	1	1
B	5704	2	2	1	1	1	1	1
B	5801	12	12	1	1	1	1	1
B	7801	25	5	0.2	1	1	0.93921	0.94012
B	8201	1	1	1	1	1	1	1
B	NA	0	11	NA	0.967066	0	1	0.967066
C	0202	6	36	1	0.908537	0.166667	1	0.91018
C	0210	30	0	0	1	NA	0.91018	0.91018
C	0302	6	6	1	1	1	1	1
C	0303	1	1	1	1	1	1	1
C	0304	7	7	1	1	1	1	1
C	0401	95	94	0.989474	1	1	0.995833	0.997006
C	0501	2	2	1	1	1	1	1
C	0602	7	7	1	1	1	1	1
C	0701	23	23	1	1	1	1	1
C	0702	23	21	0.913043	1	1	0.99361	0.994012
C	0802	6	6	1	1	1	1	1
C	0804	2	2	1	1	1	1	1
C	1203	2	2	1	1	1	1	1
C	1402	12	12	1	1	1	1	1
C	1505	2	2	1	1	1	1	1
C	1601	67	67	1	1	1	1	1
C	1701	33	32	0.939394	0.996678	0.96875	0.993377	0.991018
C	1801	10	10	1	1	1	1	1
C	NA	0	4	NA	0.988024	0	1	0.988024
DPA1	0103	57	66	0.947368	0.956679	0.818182	0.988806	0.95509
DPA1	0112	0	1	NA	0.997006	0	1	0.997006
DPA1	0201	130	131	1	0.995098	0.992366	1	0.997006
DPA1	0202	94	93	0.989362	1	1	0.995851	0.997006
DPA1	0301	53	0	0	1	NA	0.841317	0.841317
DPA1	0302	0	13	NA	0.961078	0	1	0.961078
DPA1	0303	0	22	NA	0.934132	0	1	0.934132
DPA1	NA	0	8	NA	0.976048	0	1	0.976048
DPB1	0101	147	144	0.965986	0.989305	0.986111	0.973684	0.979042
DPB1	0201	37	37	1	1	1	1	1
DPB1	0301	9	9	1	1	1	1	1
DPB1	0401	7	12	0.571429	0.975535	0.333333	0.990683	0.967066
DPB1	0402	11	40	0.909091	0.907121	0.25	0.996599	0.907186
DPB1	1001	2	2	1	1	1	1	1
DPB1	10501	36	0	0	1	NA	0.892216	0.892216
DPB1	1101	4	4	1	1	1	1	1
DPB1	1301	18	18	1	1	1	1	1
DPB1	13101	9	0	0	1	NA	0.973054	0.973054
DPB1	1501	1	1	1	1	1	1	1
DPB1	1701	30	41	1	0.963816	0.731707	1	0.967066
DPB1	1801	2	2	1	1	1	1	1
DPB1	3001	1	1	1	1	1	1	1
DPB1	33301	0	1	NA	0.997006	0	1	0.997006
DPB1	3401	1	0	0	1	NA	0.997006	0.997006
DPB1	3901	1	1	1	1	1	1	1
DPB1	4001	4	4	1	1	1	1	1
DPB1	6001	1	0	0	1	NA	0.997006	0.997006
DPB1	8501	13	13	1	1	1	1	1
DPB1	NA	0	4	NA	0.988024	0	1	0.988024
DQA1	0101	28	28	1	1	1	1	1
DQA1	0102	104	106	1	0.991304	0.981132	1	0.994012
DQA1	0103	7	7	1	1	1	1	1
DQA1	0201	21	21	1	1	1	1	1
DQA1	0301	19	20	1	0.996825	0.95	1	0.997006
DQA1	0401	35	36	1	0.996656	0.972222	1	0.997006
DQA1	0501	120	114	0.916667	0.981308	0.964912	0.954545	0.958084
DQA1	NA	0	2	NA	0.994012	0	1	0.994012
DQB1	0201	54	54	1	1	1	1	1
DQB1	0301	40	108	0.775	0.738095	0.287037	0.960177	0.742515
DQB1	0302	7	7	1	1	1	1	1
DQB1	0304	0	1	NA	0.997006	0	1	0.997006
DQB1	0309	9	0	0	1	NA	0.973054	0.973054
DQB1	0319	60	0	0	1	NA	0.820359	0.820359
DQB1	0402	25	25	1	1	1	1	1
DQB1	0501	37	37	1	1	1	1	1
DQB1	0502	13	13	1	1	1	1	1
DQB1	0602	60	62	1	0.992701	0.967742	1	0.994012
DQB1	0603	6	6	1	1	1	1	1
DQB1	0604	2	1	0.5	1	1	0.996997	0.997006
DQB1	0609	19	20	1	0.996825	0.95	1	0.997006
DQB1	0612	2	0	0	1	NA	0.994012	0.994012
DRB1	0101	3	3	1	1	1	1	1
DRB1	0102	16	16	1	1	1	1	1
DRB1	0301	20	20	1	1	1	1	1
DRB1	0302	25	25	1	1	1	1	1
DRB1	0401	3	2	0.666667	1	1	0.996988	0.997006
DRB1	0403	2	2	1	1	1	1	1
DRB1	0405	4	4	1	1	1	1	1
DRB1	0701	21	22	1	0.996805	0.954545	1	0.997006
DRB1	0804	32	29	0.90625	1	1	0.990164	0.991018
DRB1	0806	12	12	1	1	1	1	1
DRB1	0901	10	10	1	1	1	1	1
DRB1	1001	5	5	1	1	1	1	1
DRB1	1101	27	27	1	1	1	1	1
DRB1	1102	35	33	0.942857	1	1	0.993355	0.994012
DRB1	1201	4	4	1	1	1	1	1
DRB1	1301	7	9	1	0.993884	0.777778	1	0.994012
DRB1	1302	27	26	0.925926	0.996743	0.961538	0.993506	0.991018
DRB1	1303	18	16	0.833333	0.996835	0.9375	0.990566	0.988024
DRB1	1304	1	2	1	0.996997	0.5	1	0.997006
DRB1	1401	0	2	NA	0.994012	0	1	0.994012
DRB1	1454	1	0	0	1	NA	0.997006	0.997006
DRB1	1503	50	49	0.98	1	1	0.996491	0.997006
DRB1	1602	11	11	1	1	1	1	1
DRB1	1608	0	1	NA	0.997006	0	1	0.997006
DRB1	NA	0	4	NA	0.988024	0	1	0.988024

### Sheet: Johannesburg_statistics_table
Locus	Allele	NValidation	NImputation	Sensitivity	Specificity	PPV	NPV	Accuracy			Observed in validation but not in imputation
A	0101	10	10	1	1	1	1	1			Observed in imputation but not in validation
A	0123	1	0	0	1	NA	0.997409	0.997409
A	0201	18	17	0.944444	1	1	0.99729	0.997409
A	0202	7	6	0.857143	1	1	0.997368	0.997409
A	0205	20	19	0.95	1	1	0.997275	0.997409
A	0301	16	14	0.875	1	1	0.994624	0.994819
A	2301	47	48	1	0.99705	0.979167	1	0.997409
A	23XX	1	0	0	1	NA	0.997409	0.997409
A	2402	4	4	1	1	1	1	1
A	2601	9	13	1	0.98939	0.692308	1	0.989637
A	26XX	1	0	0	1	NA	0.997409	0.997409
A	2901	1	1	1	1	1	1	1
A	2902	25	26	1	0.99723	0.961538	1	0.997409
A	2911	3	0	0	1	NA	0.992228	0.992228
A	3001	50	49	0.98	1	1	0.997033	0.997409
A	3002	28	28	1	1	1	1	1
A	3004	5	6	1	0.997375	0.833333	1	0.997409
A	3201	2	2	1	1	1	1	1
A	3301	2	1	0.5	1	1	0.997403	0.997409
A	3303	9	9	1	1	1	1	1
A	3402	15	15	1	1	1	1	1
A	3601	6	6	1	1	1	1	1
A	4301	13	0	0	1	NA	0.966321	0.966321
A	6601	19	19	1	1	1	1	1
A	6602	3	3	1	1	1	1	1
A	6603	2	1	0.5	1	1	0.997403	0.997409
A	6801	10	12	1	0.994681	0.833333	1	0.994819
A	6802	32	28	0.875	1	1	0.988827	0.989637
A	6827	1	0	0	1	NA	0.997409	0.997409
A	6901	0	1	NA	0.997409	0	1	0.997409
A	7401	25	23	0.92	1	1	0.99449	0.994819
A	8001	1	1	1	1	1	1	1
A	NA	0	24	NA	0.937824	0	1	0.937824
B	0702	16	16	1	1	1	1	1
B	0705	4	4	1	1	1	1	1
B	0801	25	24	0.96	1	1	0.997238	0.997409
B	1302	3	3	1	1	1	1	1
B	1303	1	0	0	1	NA	0.997409	0.997409
B	1401	9	9	1	1	1	1	1
B	1402	2	2	1	1	1	1	1
B	1503	27	31	1	0.988858	0.870968	1	0.989637
B	1510	43	36	0.837209	1	1	0.98	0.981865
B	1516	5	5	1	1	1	1	1
B	1518	1	2	1	0.997403	0.5	1	0.997409
B	1547	1	0	0	1	NA	0.997409	0.997409
B	1801	10	9	0.9	1	1	0.997347	0.997409
B	2705	0	2	NA	0.994819	0	1	0.994819
B	3501	5	5	1	1	1	1	1
B	3502	2	2	1	1	1	1	1
B	3901	1	0	0	1	NA	0.997409	0.997409
B	3910	3	2	0.666667	1	1	0.997396	0.997409
B	3924	0	1	NA	0.997409	0	1	0.997409
B	4101	5	3	0.6	1	1	0.994778	0.994819
B	4102	0	1	NA	0.997409	0	1	0.997409
B	4201	54	55	1	0.996988	0.981818	1	0.997409
B	4202	8	8	1	1	1	1	1
B	4403	25	23	0.92	1	1	0.99449	0.994819
B	4501	17	19	1	0.99458	0.894737	1	0.994819
B	4507	2	0	0	1	NA	0.994819	0.994819
B	4901	1	1	1	1	1	1	1
B	5101	3	3	1	1	1	1	1
B	5301	22	22	0.954545	0.997253	0.954545	0.997253	0.994819
B	5702	2	2	1	1	1	1	1
B	5703	12	12	1	1	1	1	1
B	5801	23	19	0.782609	0.997245	0.947368	0.986376	0.984456
B	5802	38	42	1	0.988506	0.904762	1	0.989637
B	8101	16	11	0.6875	1	1	0.986667	0.987047
B	NA	0	12	NA	0.968912	0	1	0.968912
C	0202	2	34	1	0.916667	0.0588235	1	0.917098
C	0210	32	0	0	1	NA	0.917098	0.917098
C	0302	6	6	1	1	1	1	1
C	0303	3	3	1	1	1	1	1
C	0304	22	22	1	1	1	1	1
C	0401	56	56	1	1	1	1	1
C	0501	1	1	1	1	1	1	1
C	0602	52	52	1	1	1	1	1
C	0701	45	45	1	1	1	1	1
C	0702	24	24	1	1	1	1	1
C	0704	6	6	1	1	1	1	1
C	0802	7	7	1	1	1	1	1
C	0804	15	15	1	1	1	1	1
C	1203	1	1	1	1	1	1	1
C	1402	1	1	1	1	1	1	1
C	1403	1	1	1	1	1	1	1
C	1502	0	1	NA	0.997409	0	1	0.997409
C	1505	2	1	0.5	1	1	0.997403	0.997409
C	1525	1	0	0	1	NA	0.997409	0.997409
C	1601	23	23	1	1	1	1	1
C	1701	69	69	1	1	1	1	1
C	1801	17	17	1	1	1	1	1
C	NA	0	1	NA	0.997409	0	1	0.997409
DPA1	0103	91	104	0.967033	0.945763	0.846154	0.989362	0.950777
DPA1	0104	2	0	0	1	NA	0.994819	0.994819
DPA1	0105	2	0	0	1	NA	0.994819	0.994819
DPA1	0108	0	2	NA	0.994819	0	1	0.994819
DPA1	0112	0	3	NA	0.992228	0	1	0.992228
DPA1	01XX	2	0	0	1	NA	0.994819	0.994819
DPA1	0201	101	111	0.990099	0.961404	0.900901	0.996364	0.968912
DPA1	0202	99	96	0.939394	0.989547	0.96875	0.97931	0.976684
DPA1	02XX	5	0	0	1	NA	0.987047	0.987047
DPA1	0301	72	2	0	0.993631	0	0.8125	0.80829
DPA1	0302	0	8	NA	0.979275	0	1	0.979275
DPA1	0303	0	38	NA	0.901554	0	1	0.901554
DPA1	03XX	1	0	0	1	NA	0.997409	0.997409
DPA1	0401	11	8	0.727273	1	1	0.992063	0.992228
DPA1	NA	0	14	NA	0.963731	0	1	0.963731
DPB1	0101	131	127	0.916031	0.972549	0.944882	0.957529	0.953368
DPB1	0201	39	39	0.923077	0.991354	0.923077	0.991354	0.984456
DPB1	0301	15	16	1	0.997305	0.9375	1	0.997409
DPB1	0401	15	16	0.933333	0.994609	0.875	0.997297	0.992228
DPB1	0402	2	80	0.5	0.794271	0.0125	0.996732	0.792746
DPB1	0501	0	1	NA	0.997409	0	1	0.997409
DPB1	0602	92	0	0	1	NA	0.761658	0.761658
DPB1	0802	4	0	0	1	NA	0.989637	0.989637
DPB1	0901	0	3	NA	0.992228	0	1	0.992228
DPB1	1101	11	10	0.909091	1	1	0.99734	0.997409
DPB1	1301	29	30	1	0.997199	0.966667	1	0.997409
DPB1	13101	4	0	0	1	NA	0.989637	0.989637
DPB1	13301	2	0	0	1	NA	0.994819	0.994819
DPB1	1401	5	2	0.4	1	1	0.992188	0.992228
DPB1	1501	2	2	1	1	1	1	1
DPB1	1701	4	9	1	0.986911	0.444444	1	0.987047
DPB1	1801	14	14	1	1	1	1	1
DPB1	1901	3	7	1	0.989556	0.428571	1	0.989637
DPB1	19XX	1	0	0	1	NA	0.997409	0.997409
DPB1	33301	0	3	NA	0.992228	0	1	0.992228
DPB1	3401	3	0	0	1	NA	0.992228	0.992228
DPB1	35001	1	0	0	1	NA	0.997409	0.997409
DPB1	4001	1	1	1	1	1	1	1
DPB1	41401	1	0	0	1	NA	0.997409	0.997409
DPB1	4901	1	0	0	1	NA	0.997409	0.997409
DPB1	5501	3	2	0.666667	1	1	0.997396	0.997409
DPB1	6101	1	0	0	1	NA	0.997409	0.997409
DPB1	8001	2	0	0	1	NA	0.994819	0.994819
DPB1	NA	0	24	NA	0.937824	0	1	0.937824
DQA1	0101	36	36	1	1	1	1	1
DQA1	0102	104	104	1	1	1	1	1
DQA1	0103	44	44	1	1	1	1	1
DQA1	0201	16	16	1	1	1	1	1
DQA1	0301	47	48	1	0.99705	0.979167	1	0.997409
DQA1	0401	62	69	0.951613	0.969136	0.855072	0.990536	0.966321
DQA1	0403	3	0	0	1	NA	0.992228	0.992228
DQA1	04XX	7	0	0	1	NA	0.981865	0.981865
DQA1	0501	56	66	0.910714	0.954545	0.772727	0.984375	0.948187
DQA1	0502	11	0	0	1	NA	0.971503	0.971503
DQA1	NA	0	3	NA	0.992228	0	1	0.992228
DQB1	0201	20	53	0.85	0.901639	0.320755	0.990991	0.898964
DQB1	0202	33	0	0	1	NA	0.914508	0.914508
DQB1	0301	15	63	0.933333	0.867925	0.222222	0.996904	0.870466
DQB1	0302	18	18	1	1	1	1	1
DQB1	0303	4	4	1	1	1	1	1
DQB1	0319	48	0	0	1	NA	0.875648	0.875648
DQB1	0402	64	64	1	1	1	1	1
DQB1	0501	42	42	1	1	1	1	1
DQB1	0502	1	1	1	1	1	1	1
DQB1	0602	80	80	1	1	1	1	1
DQB1	0603	37	37	1	1	1	1	1
DQB1	0604	8	8	1	1	1	1	1
DQB1	0609	15	15	1	1	1	1	1
DQB1	0611	1	1	1	1	1	1	1
DRB1	0101	0	6	NA	0.984456	0	1	0.984456
DRB1	0102	16	17	1	0.997297	0.941176	1	0.997409
DRB1	0301	16	15	0.9375	1	1	0.997305	0.997409
DRB1	0302	56	51	0.875	0.993939	0.960784	0.979104	0.976684
DRB1	03XX	1	0	0	1	NA	0.997409	0.997409
DRB1	0401	13	0	0	1	NA	0.966321	0.966321
DRB1	0404	4	0	0	1	NA	0.989637	0.989637
DRB1	0405	5	3	0.6	1	1	0.994778	0.994819
DRB1	0701	27	45	0.925926	0.94429	0.555556	0.994135	0.943005
DRB1	0804	19	17	0.894737	1	1	0.99458	0.994819
DRB1	0901	8	7	0.875	1	1	0.997361	0.997409
DRB1	1001	8	8	1	1	1	1	1
DRB1	1101	51	54	1	0.991045	0.944444	1	0.992228
DRB1	1102	19	17	0.894737	1	1	0.99458	0.994819
DRB1	1104	1	1	1	1	1	1	1
DRB1	1114	1	0	0	1	NA	0.997409	0.997409
DRB1	1201	10	10	0.9	0.99734	0.9	0.99734	0.994819
DRB1	1301	53	52	0.962264	0.996997	0.980769	0.994012	0.992228
DRB1	1302	23	23	0.913043	0.99449	0.913043	0.99449	0.989637
DRB1	1303	4	6	1	0.994764	0.666667	1	0.994819
DRB1	1304	0	1	NA	0.997409	0	1	0.997409
DRB1	1401	0	3	NA	0.992228	0	1	0.992228
DRB1	1402	0	6	NA	0.984456	0	1	0.984456
DRB1	1454	2	0	0	1	NA	0.994819	0.994819
DRB1	1501	4	1	0	0.997382	0	0.98961	0.987047
DRB1	1503	44	38	0.840909	0.997076	0.973684	0.979885	0.979275
DRB1	1602	1	1	1	1	1	1	1
DRB1	NA	0	4	NA	0.989637	0	1	0.989637

### Sheet: Uganda_statistics_table
Locus	Allele	NValidation	NImputation	Sensitivity	Specificity	PPV	NPV	Accuracy			Observed in validation but not in imputation
A	0101	21	24	1	0.995305	0.875	1	0.995455			Observed in imputation but not in validation
A	0102	5	5	1	1	1	1	1
A	0103	4	0	0	1	NA	0.993939	0.993939
A	0109	2	0	0	1	NA	0.99697	0.99697
A	0201	86	86	1	1	1	1	1
A	0202	34	34	1	1	1	1	1
A	0205	15	16	0.866667	0.995349	0.8125	0.996894	0.992424
A	0214	4	0	0	1	NA	0.993939	0.993939
A	0301	37	36	0.972973	1	1	0.998397	0.998485
A	2301	47	47	1	1	1	1	1
A	2402	3	3	1	1	1	1	1
A	2601	2	7	1	0.992401	0.285714	1	0.992424
A	2612	7	2	0.285714	1	1	0.992401	0.992424
A	2901	8	5	0.625	1	1	0.99542	0.995455
A	2902	27	26	0.851852	0.995261	0.884615	0.993691	0.989394
A	3001	42	41	0.97619	1	1	0.998384	0.998485
A	3002	58	58	1	1	1	1	1
A	3004	6	6	1	1	1	1	1
A	3009	5	5	1	1	1	1	1
A	3073N	0	1	NA	0.998485	0	1	0.998485
A	3101	7	7	1	1	1	1	1
A	3104	4	3	0.75	1	1	0.998478	0.998485
A	3201	11	13	1	0.996918	0.846154	1	0.99697
A	3301	3	3	1	1	1	1	1
A	3303	14	13	0.928571	1	1	0.998454	0.998485
A	3402	21	21	1	1	1	1	1
A	3601	14	14	1	1	1	1	1
A	6601	32	32	1	1	1	1	1
A	6602	4	4	1	1	1	1	1
A	6801	9	9	1	1	1	1	1
A	6802	68	66	0.941176	0.996622	0.969697	0.993266	0.990909
A	7401	51	49	0.921569	0.996716	0.959184	0.993453	0.990909
A	7403	8	9	0.875	0.996933	0.777778	0.998464	0.995455
A	7409	0	1	NA	0.998485	0	1	0.998485
A	8001	1	1	1	1	1	1	1
A	NA	0	13	NA	0.980303	0	1	0.980303
B	0702	30	32	1	0.996825	0.9375	1	0.99697
B	0705	4	3	0.75	1	1	0.998478	0.998485
B	0709	1	0	0	1	NA	0.998485	0.998485
B	0801	11	11	1	1	1	1	1
B	1302	10	10	1	1	1	1	1
B	1303	1	0	0	1	NA	0.998485	0.998485
B	1401	2	1	0.5	1	1	0.998483	0.998485
B	1402	23	23	1	1	1	1	1
B	1503	55	56	0.981818	0.996694	0.964286	0.998344	0.995455
B	1510	39	41	1	0.996779	0.95122	1	0.99697
B	1516	5	4	0.8	1	1	0.998476	0.998485
B	1517	2	2	1	1	1	1	1
B	1518	1	0	0	1	NA	0.998485	0.998485
B	1531	5	0	0	1	NA	0.992424	0.992424
B	1537	1	0	0	1	NA	0.998485	0.998485
B	1547	2	0	0	1	NA	0.99697	0.99697
B	1564	1	0	0	1	NA	0.998485	0.998485
B	1801	27	31	1	0.993681	0.870968	1	0.993939
B	1803	3	3	1	1	1	1	1
B	2703	3	3	1	1	1	1	1
B	2705	1	2	1	0.998483	0.5	1	0.998485
B	3501	14	14	1	1	1	1	1
B	3701	2	2	1	1	1	1	1
B	3910	6	6	1	1	1	1	1
B	4012	4	4	1	1	1	1	1
B	4016	4	4	1	1	1	1	1
B	4101	7	5	0.714286	1	1	0.996947	0.99697
B	4102	1	3	1	0.996965	0.333333	1	0.99697
B	4201	37	35	0.918919	0.998395	0.971429	0.9952	0.993939
B	4202	3	4	1	0.998478	0.75	1	0.998485
B	4402	0	1	NA	0.998485	0	1	0.998485
B	4403	14	12	0.857143	1	1	0.996914	0.99697
B	4415	6	0	0	1	NA	0.990909	0.990909
B	4501	35	42	1	0.9888	0.833333	1	0.989394
B	4507	4	0	0	1	NA	0.993939	0.993939
B	4701	3	3	1	1	1	1	1
B	4703	6	6	1	1	1	1	1
B	4901	24	24	1	1	1	1	1
B	5001	2	2	1	1	1	1	1
B	5101	13	13	1	1	1	1	1
B	5301	57	57	1	1	1	1	1
B	5701	1	1	1	1	1	1	1
B	5702	9	10	1	0.998464	0.9	1	0.998485
B	5703	22	21	0.954545	1	1	0.998435	0.998485
B	5801	39	39	1	1	1	1	1
B	5802	80	80	1	1	1	1	1
B	7301	1	1	1	1	1	1	1
B	8101	34	29	0.852941	1	1	0.992076	0.992424
B	8201	0	2	NA	0.99697	0	1	0.99697
B	8202	5	3	0.6	1	1	0.996956	0.99697
B	NA	0	15	NA	0.977273	0	1	0.977273
C	0202	7	58	0.857143	0.920368	0.103448	0.998339	0.919697
C	0210	51	0	0	1	NA	0.922727	0.922727
C	0214	1	1	1	1	1	1	1
C	0302	25	24	0.96	1	1	0.998428	0.998485
C	0303	1	1	1	1	1	1	1
C	0304	40	41	1	0.998387	0.97561	1	0.998485
C	0401	91	97	1	0.989455	0.938144	1	0.990909
C	0404	2	2	1	1	1	1	1
C	0407	11	5	0.454545	1	1	0.99084	0.990909
C	0501	6	6	1	1	1	1	1
C	0602	125	125	1	1	1	1	1
C	0701	70	71	1	0.998305	0.985915	1	0.998485
C	0702	32	32	1	1	1	1	1
C	0704	20	20	1	1	1	1	1
C	0705	2	3	1	0.99848	0.666667	1	0.998485
C	0743	1	0	0	1	NA	0.998485	0.998485
C	0802	31	31	1	1	1	1	1
C	0804	7	7	1	1	1	1	1
C	1203	6	6	1	1	1	1	1
C	1402	2	2	1	1	1	1	1
C	1403	2	2	1	1	1	1	1
C	1505	5	5	1	1	1	1	1
C	1601	37	37	1	1	1	1	1
C	1701	48	47	0.958333	0.998366	0.978723	0.996737	0.995455
C	1801	37	37	1	1	1	1	1
DPA1	0103	211	230	0.957346	0.93736	0.878261	0.978972	0.943769
DPA1	0104	3	0	0	1	NA	0.995441	0.995441
DPA1	0105	2	0	0	1	NA	0.99696	0.99696
DPA1	0108	0	1	NA	0.99848	0	1	0.99848
DPA1	0112	0	5	NA	0.992401	0	1	0.992401
DPA1	0201	144	147	0.993056	0.992218	0.972789	0.998043	0.992401
DPA1	0202	139	140	1	0.998073	0.992857	1	0.99848
DPA1	02XX	2	0	0	1	NA	0.99696	0.99696
DPA1	0301	138	1	0.00724638	1	1	0.791476	0.791793
DPA1	0302	0	23	NA	0.965046	0	1	0.965046
DPA1	0303	0	62	NA	0.905775	0	1	0.905775
DPA1	0401	19	18	0.947368	1	1	0.998437	0.99848
DPA1	NA	0	31	NA	0.952888	0	1	0.952888
DPB1	0101	215	220	0.962791	0.970655	0.940909	0.981735	0.968085
DPB1	0201	76	77	0.960526	0.993127	0.948052	0.994836	0.989362
DPB1	0301	28	33	1	0.992063	0.848485	1	0.992401
DPB1	0401	36	41	0.972222	0.990354	0.853659	0.998379	0.989362
DPB1	0402	7	148	1	0.78341	0.0472973	1	0.785714
DPB1	0501	0	1	NA	0.99848	0	1	0.99848
DPB1	10501	146	0	0	1	NA	0.778116	0.778116
DPB1	10601	2	0	0	1	NA	0.99696	0.99696
DPB1	1101	10	11	1	0.998457	0.909091	1	0.99848
DPB1	1301	24	18	0.666667	0.996845	0.888889	0.9875	0.984802
DPB1	13101	2	0	0	1	NA	0.99696	0.99696
DPB1	1401	3	5	1	0.996947	0.6	1	0.99696
DPB1	1501	3	3	1	1	1	1	1
DPB1	158XX	1	0	0	1	NA	0.99848	0.99848
DPB1	1701	24	25	0.958333	0.996845	0.92	0.99842	0.995441
DPB1	1801	39	38	0.974359	1	1	0.998387	0.99848
DPB1	1901	0	3	NA	0.995441	0	1	0.995441
DPB1	3001	11	10	0.909091	1	1	0.998457	0.99848
DPB1	33301	0	5	NA	0.992401	0	1	0.992401
DPB1	3401	8	0	0	1	NA	0.987842	0.987842
DPB1	3901	7	3	0.285714	0.998464	0.666667	0.992366	0.990881
DPB1	4001	3	2	0.666667	1	1	0.998476	0.99848
DPB1	4901	2	0	0	1	NA	0.99696	0.99696
DPB1	5501	5	5	1	1	1	1	1
DPB1	6101	5	0	0	1	NA	0.992401	0.992401
DPB1	9501	1	0	0	1	NA	0.99848	0.99848
DPB1	NA	0	10	NA	0.984802	0	1	0.984802
DQA1	0101	118	118	0.983051	0.996296	0.983051	0.996296	0.993921
DQA1	0102	209	215	0.952153	0.964365	0.925581	0.977427	0.960486
DQA1	0103	23	23	1	1	1	1	1
DQA1	01XX	2	0	0	1	NA	0.99696	0.99696
DQA1	0201	54	55	0.981481	0.996689	0.963636	0.998342	0.995441
DQA1	0301	28	28	1	1	1	1	1
DQA1	0401	65	66	1	0.998314	0.984848	1	0.99848
DQA1	04XX	1	0	0	1	NA	0.99848	0.99848
DQA1	0501	153	152	0.928105	0.980198	0.934211	0.978261	0.968085
DQA1	0502	5	0	0	1	NA	0.992401	0.992401
DQA1	NA	0	1	NA	0.99848	0	1	0.99848
DQB1	0201	60	109	0.95	0.913043	0.522936	0.994536	0.916413
DQB1	0202	48	0	0	1	NA	0.927052	0.927052
DQB1	02XX	1	0	0	1	NA	0.99848	0.99848
DQB1	0301	73	131	0.849315	0.882051	0.473282	0.979127	0.878419
DQB1	0302	14	14	1	1	1	1	1
DQB1	0303	4	4	1	1	1	1	1
DQB1	0319	58	0	0	1	NA	0.911854	0.911854
DQB1	0402	48	48	1	1	1	1	1
DQB1	0501	132	133	1	0.998099	0.992481	1	0.99848
DQB1	0502	5	5	1	1	1	1	1
DQB1	0503	4	4	1	1	1	1	1
DQB1	0582	1	0	0	1	NA	0.99848	0.99848
DQB1	0602	134	133	0.992537	1	1	0.998095	0.99848
DQB1	0603	12	13	1	0.998452	0.923077	1	0.99848
DQB1	0604	31	31	1	1	1	1	1
DQB1	0608	2	2	1	1	1	1	1
DQB1	0609	27	27	1	1	1	1	1
DQB1	0611	4	4	1	1	1	1	1
DRB1	0101	9	9	1	1	1	1	1
DRB1	0102	41	41	1	1	1	1	1
DRB1	0301	45	44	0.933333	0.996737	0.954545	0.995114	0.992401
DRB1	0302	47	48	0.978723	0.996727	0.958333	0.998361	0.995441
DRB1	0401	0	1	NA	0.99848	0	1	0.99848
DRB1	0402	0	3	NA	0.995441	0	1	0.995441
DRB1	0405	14	12	0.857143	1	1	0.996904	0.99696
DRB1	0701	52	44	0.826923	0.99835	0.977273	0.985342	0.984802
DRB1	0804	24	23	0.875	0.996845	0.913043	0.995276	0.992401
DRB1	0901	6	7	1	0.998466	0.857143	1	0.99848
DRB1	1001	17	17	1	1	1	1	1
DRB1	1101	117	110	0.871795	0.985213	0.927273	0.972628	0.965046
DRB1	1102	43	50	0.883721	0.980488	0.76	0.991776	0.974164
DRB1	1104	0	1	NA	0.99848	0	1	0.99848
DRB1	1114	1	0	0	1	NA	0.99848	0.99848
DRB1	1201	29	30	0.965517	0.99682	0.933333	0.998408	0.995441
DRB1	1301	40	39	0.95	0.998382	0.974359	0.996769	0.995441
DRB1	1302	57	45	0.666667	0.988353	0.844444	0.969005	0.960486
DRB1	1303	23	22	0.913043	0.998425	0.954545	0.996855	0.995441
DRB1	1316	0	1	NA	0.99848	0	1	0.99848
DRB1	1401	0	7	NA	0.989362	0	1	0.989362
DRB1	1454	8	0	0	1	NA	0.987842	0.987842
DRB1	1501	2	3	1	0.998476	0.666667	1	0.99848
DRB1	1503	80	74	0.925	1	1	0.989726	0.990881
DRB1	1602	3	3	1	1	1	1	1
DRB1	NA	0	24	NA	0.963526	0	1	0.963526
